# Genetically proxied therapeutic effect of metformin use, blood pressure and hypertension’s risk: A drug-target based Mendelian Randomization study

**DOI:** 10.1101/2023.04.12.23288119

**Authors:** Junhong Jiang, Di Hu, Qi Zhang, Zenan Lin, The μ- Biomedical Data Investigation Group (Mu-BioDig)

## Abstract

**AIMS:** Previous investigations on clarifying the metformin’s effect on blood pressure (BP) and hypertension provided inconsistent results. To evaluate the association of the genetically proxied effect of metformin drug targets on BP and risk of hypertension through a drug-target Mendelian Randomization (MR) analysis.

**METHODS:** 32 instrumental variables for five metformin targets (i.e., AMP-activated protein kinase (AMPK), growth differentiation factor 15 (GDF15), mitochondrial glycerol 3 (MG3), Mitochondrial complex I (MCI) and glucagon (GCG)) were introduced to the MR analysis on the outcome datasets of hypertension, systolic and diastolic blood pressure (SBP and DBP). The meta-analyses were conducted to acquire the general effect of the genetically proxied metformin use on hypertension risk and blood pressure.

**RESULTS:** The MR analyses demonstrated that the MCI- and MG3-specific metformin’s use would significantly reduce SBP, DBP, and the risk of hypertension. The meta-analyses showed that the genetically proxied metformin’s use equivalent to a 6.75 mmol/mol reduction on HbA1c could decrease both the SBP (Beta=-1.05, P <0.001) and DBP (Beta=-0.51, P=0.096). Furthermore, metformin’s use was also implied to reduce the risk of hypertension in two independent cohorts.

**CONCLUSIONS:** Metformin use may reduce blood pressure and hypertension risk. The MG3- and MCI-dependent metformin’s effect may play key roles in the anti-hypertension function.
