## Supplementary material for "Genetically proxied therapeutic effect of metformin use, blood pressure and hypertension’s risk: A drug-target based Mendelian Randomization study": Table S1-S6: table s1.xlsx

### Sheet: Sheet1
Table S1 Heterogeneity tests of AMPK-specific metformin effect on SBP, DBP and hypertension
Exposure	Outcome	Method	Cochrane's Q	Q_pval
AMPK-specific metformin effect	SBP	MR Egger	1.69675	0.192714
AMPK-specific metformin effect	SBP	Inverse variance weighted	1.95671	0.375928
AMPK-specific metformin effect	DBP	MR Egger	4.47151	0.0344645
AMPK-specific metformin effect	DBP	Inverse variance weighted	4.50923	0.104914
AMPK-specific metformin effect	Hypertension cohort 1	MR Egger	1.82444	0.176786
AMPK-specific metformin effect	Hypertension cohort 1	Inverse variance weighted	2.93517	0.230481
AMPK-specific metformin effect	Hypertension cohort 2	MR Egger	0.0617746	0.803713
AMPK-specific metformin effect	Hypertension cohort 2	Inverse variance weighted	0.148547	0.928418
