## Supplementary material for "Genetically proxied therapeutic effect of metformin use, blood pressure and hypertension’s risk: A drug-target based Mendelian Randomization study": Table S1-S6: table s2.xlsx

### Sheet: Sheet1
Table S2 Heterogeneity tests of MCI-specific metformin effect on SBP, DBP and hypertension
Exposure	Outcome	Method	Cochrane's Q	Q_pval
MCI-specific metformin effect	SBP	MR Egger	81.0752	2.57694e-09
MCI-specific metformin effect	SBP	Inverse variance weighted	81.5563	4.42886e-09
MCI-specific metformin effect	DBP	MR Egger	85.8803	3.85779e-10
MCI-specific metformin effect	DBP	Inverse variance weighted	85.9737	7.91502e-10
MCI-specific metformin effect	Hypertension cohort 1	MR Egger	40.5695	0.00926857
MCI-specific metformin effect	Hypertension cohort 1	Inverse variance weighted	52.7974	0.000390398
MCI-specific metformin effect	Hypertension cohort 2	MR Egger	36.3485	0.0379955
MCI-specific metformin effect	Hypertension cohort 2	Inverse variance weighted	36.5671	0.048307
