## Supplementary material for "Genetically proxied therapeutic effect of metformin use, blood pressure and hypertension’s risk: A drug-target based Mendelian Randomization study": Table S1-S6: table s3.xlsx

### Sheet: Sheet1
Table S3 Pleiotropy tests of MCI-specific metformin effect on SBP, DBP and hypertension
Exposure	Outcome	Egger_intercept	Standard error	pval
AMPK-specific metformin effect	SBP	-0.0318663	0.081411	0.762482
AMPK-specific metformin effect	DBP	-0.0069521	0.0756964	0.941695
AMPK-specific metformin effect	Hypertension cohort 1	0.00193661	0.002482	0.578183
AMPK-specific metformin effect	Hypertension cohort 2	-0.00583545	0.01981	0.817628
