## Supplementary material for "Genetically proxied therapeutic effect of metformin use, blood pressure and hypertension’s risk: A drug-target based Mendelian Randomization study": Table S1-S6: table s4.xlsx

### Sheet: Sheet1
Table S4 Pleiotropy tests of MCI-specific metformin effect on SBP, DBP and hypertension
Exposure	Outcome	Egger_intercept	Standard error	pval
MCI-specific metformin effect	SBP	0.0107753	0.031277	0.734056
MCI-specific metformin effect	DBP	-0.00272791	0.0184961	0.884226
MCI-specific metformin effect	Hypertension cohort 1	0.00160542	0.000623449	0.0172721
MCI-specific metformin effect	Hypertension cohort 2	-0.00201449	0.0054162	0.713344
