## Supplementary material for "Genetically proxied therapeutic effect of metformin use, blood pressure and hypertension’s risk: A drug-target based Mendelian Randomization study": Table S1-S6: table s5.xlsx

### Sheet: Sheet1
Table S5 Sensitivity analyses of AMPK-specific metformin effect on SBP, DBP and hypertension
Exposure	Outcome	Method	nsnp	Beta	Standard error	pval
AMPK-specific metformin effect	SBP	MR Egger	3	1.87876	1.918	0.506578
AMPK-specific metformin effect	SBP	Weighted median	3	1.08717	6.32312	0.863488
AMPK-specific metformin effect	SBP	Inverse variance weighted	3	1.19612	0.612804	0.0509527
AMPK-specific metformin effect	SBP	Simple mode	3	1.44016	0.985619	0.281441
AMPK-specific metformin effect	SBP	Weighted mode	3	1.25766	0.692917	0.211181
AMPK-specific metformin effect	DBP	MR Egger	3	0.565158	1.78435	0.804727
AMPK-specific metformin effect	DBP	Weighted median	3	0.327632	1.02212	0.748556
AMPK-specific metformin effect	DBP	Inverse variance weighted	3	0.416151	0.527394	0.430071
AMPK-specific metformin effect	DBP	Simple mode	3	0.133473	0.577178	0.838624
AMPK-specific metformin effect	DBP	Weighted mode	3	0.364961	0.392075	0.450202
AMPK-specific metformin effect	Hypertension cohort 1	MR Egger	3	0.0129469	0.0579508	0.860069
AMPK-specific metformin effect	Hypertension cohort 1	Weighted median	3	0.0481187	0.032189	0.134945
AMPK-specific metformin effect	Hypertension cohort 1	Inverse variance weighted	3	0.054092	0.0215547	0.0120893
AMPK-specific metformin effect	Hypertension cohort 1	Simple mode	3	0.0481358	0.0277358	0.224785
AMPK-specific metformin effect	Hypertension cohort 1	Weighted mode	3	0.0481358	0.0205133	0.143519
AMPK-specific metformin effect	Hypertension cohort 2	MR Egger	3	-3.34632	3.13673	0.479426
AMPK-specific metformin effect	Hypertension cohort 2	Weighted median	3	-1.03035	5.51597	0.851821
AMPK-specific metformin effect	Hypertension cohort 2	Inverse variance weighted	3	-0.925149	1.24753	0.45834
AMPK-specific metformin effect	Hypertension cohort 2	Simple mode	3	-0.472589	1.92887	0.829296
AMPK-specific metformin effect	Hypertension cohort 2	Weighted mode	3	-1.13808	1.3048	0.475058
