## Supplementary material for "Genetically proxied therapeutic effect of metformin use, blood pressure and hypertension’s risk: A drug-target based Mendelian Randomization study": Table S1-S6: table s6.xlsx

### Sheet: Sheet1
Table S6 Sensitivity analyses of MCI-specific metformin effect on SBP, DBP and hypertension
Exposure	Outcome	Method	nsnp	Beta	Standard error	pval
MCI-specific metformin effect	SBP	MR Egger	22	0.79956	0.544495	0.157537
MCI-specific metformin effect	SBP	Weighted median	22	0.399927	0.223601	0.0736839
MCI-specific metformin effect	SBP	Inverse variance weighted	22	0.958758	0.281892	0.000671015
MCI-specific metformin effect	SBP	Simple mode	22	1.67203	0.589355	0.00987273
MCI-specific metformin effect	SBP	Weighted mode	22	0.472402	0.213278	0.0379524
MCI-specific metformin effect	DBP	MR Egger	22	0.892038	0.321319	0.0116544
MCI-specific metformin effect	DBP	Weighted median	22	0.751388	0.128454	4.93112e-09
MCI-specific metformin effect	DBP	Inverse variance weighted	22	0.851825	0.166007	2.87786e-07
MCI-specific metformin effect	DBP	Simple mode	22	1.00905	0.279824	0.00165969
MCI-specific metformin effect	DBP	Weighted mode	22	0.74595	0.132694	1.40365e-05
MCI-specific metformin effect	Hypertension cohort 1	MR Egger	24	0.010725	0.0107084	0.327449
MCI-specific metformin effect	Hypertension cohort 1	Weighted median	24	0.0167756	0.0066408	0.0115323
MCI-specific metformin effect	Hypertension cohort 1	Inverse variance weighted	24	0.034165	0.00629275	5.65877e-08
MCI-specific metformin effect	Hypertension cohort 1	Simple mode	24	0.0477844	0.0146475	0.00342719
MCI-specific metformin effect	Hypertension cohort 1	Weighted mode	24	0.0172217	0.00598938	0.00854641
MCI-specific metformin effect	Hypertension cohort 2	MR Egger	25	-0.0983866	0.600943	0.871381
MCI-specific metformin effect	Hypertension cohort 2	Weighted median	25	-0.0125101	0.409165	0.975609
MCI-specific metformin effect	Hypertension cohort 2	Inverse variance weighted	25	-0.016002	0.330218	0.961351
MCI-specific metformin effect	Hypertension cohort 2	Simple mode	25	-0.671332	0.761248	0.386587
MCI-specific metformin effect	Hypertension cohort 2	Weighted mode	25	-0.00828781	0.393491	0.98337
